# Gut colonization of *Enterococcus* species is associated with COVID-19 disease in Uganda

**DOI:** 10.1101/2024.09.28.24314457

**Authors:** Carolina Agudelo, David Patrick Kateete, Emmanuel Nasinghe, Rogers Kamulegeya, Christopher Lubega, Monica M Mbabazi, Noah Baker, Kathryn Lin, Chang C. Liu, Arthur Shem Kasambula, Edgar Kigozi, Kevin Komakech, John Mukisa, Kassim Mulumba, Patricia Mwachan, Brenda Sharon Nakalanda, Gloria Patricia Nalubega, Julius Nsubuga, Diana Sitenda, Henry Ssenfuka, Giana Cirolia, Jeshua T. Gustafson, Ruohong Wang, Moses Luutu Nsubuga, Fahim Yiga, Sarah A. Stanley, Bernard Ssentalo Bagaya, Alison Elliott, Moses Joloba, Ashley R. Wolf

## Abstract

**Background:** Infection with the COVID-19-causing pathogen SARS-CoV-2 is associated with disruption in the human gut microbiome. The gut microbiome enables protection against diverse pathogens and exhibits dysbiosis during infectious and autoimmune disease. Studies based in the United States and China have found that severe COVID-19 cases have altered gut microbiome composition when compared to mild COVID-19 cases. We present the first study to investigate the gut microbiome composition of COVID-19 cases in a population from Sub-Saharan Africa. Given the impact of geography and cultural traditions on microbiome composition, it is important to investigate the microbiome globally and not draw broad conclusions from homogenous populations.

**Results:** We used stool samples in a Ugandan biobank collected from COVID-19 cases during 2020-2022. We profiled the gut microbiomes of 114 symptomatic individuals who tested positive for SARS-CoV-2 along with 76 household contacts who did not present any symptoms of COVID-19. The inclusion of healthy controls enables us to generate hypotheses about bacterial strains potentially related to susceptibility to COVID-19 disease, which is highly heterogeneous. Comparison of the COVID-19 patients and their household contacts revealed decreased alpha diversity and blooms of *Enterococcus* and *Eggerthella* in COVID-19 cases.

**Conclusions:** Our study finds that the microbiome of COVID-19 individuals is more likely to be disrupted, as indicated by decreased diversity and increased pathobiont levels. This is either a consequence of the disease or may indicate that certain microbiome states increase susceptibility to COVID-19 disease. Our findings enable comparison with cohorts previously published in the Global North, as well as support new hypotheses about the interaction between the gut microbiome and SARS-CoV-2 infection.
