## Supplemental Table 1 for "Gut colonization of *Enterococcus* species is associated with COVID-19 disease in Uganda"

sampleid	infection	sex	age	abx	data	urbanization	enterococcus
#q2:types	categorical	categorical	categorical	categorical	categorical	categorical	categorical
BW004V1	Control	M	15-20	NA	Y	urban	N
BW006V1	Control	F	15-20	NA	Y	urban	N
BW009V1	Control	F	15-20	NA	Y	urban	N
BW012V1	Control	M	15-20	NA	Y	urban	N
BW014V1	Control	F	21-30	NA	Y	urban	N
BW016V1	Control	F	81-90	NA	Y	urban	N
BW018V1	Control	F	31-40	NA	Y	urban	N
BW020V1	Control	F	15-20	NA	Y	urban	N
BW021V1	Control	M	21-30	NA	Y	urban	N
BW022V1	Control	F	15-20	NA	Y	urban	N
BW023V1	Control	M	15-20	NA	Y	urban	N
BW030V1	Control	M	31-40	NA	Y	urban	N
BW034V1	Control	F	21-30	NA	Y	urban	N
BW035V1	Control	M	21-30	NA	Y	urban	N
BW036V1	Control	M	NA	NA	Y	urban	N
BW041V1	Control	M	15-20	NA	Y	urban	N
BW042V1	Control	M	15-20	NA	Y	urban	N
BW043V1	Control	F	41-50	NA	Y	urban	N
BW045V1	Control	M	51-60	NA	Y	urban	N
BW046V1	Control	F	21-30	NA	Y	urban	N
BW047V1	Control	NA	41-50	NA	Y	urban	N
BW048V1	Control	F	15-20	NA	Y	urban	N
BW053V1	Control	F	41-50	NA	Y	urban	N
BW054V1	Control	M	21-30	NA	Y	urban	N
BW057V1	Control	M	21-30	NA	Y	urban	N
BW058V1	Control	M	21-30	NA	Y	urban	N
BW059V1	Control	M	21-30	NA	Y	urban	N
BW060V1	Control	M	21-30	N	Y	urban	N
BW061V1	Control	F	21-30	Y	Y	urban	N
BW063V1	Control	F	31-40	N	Y	urban	N
BW064V1	Control	F	21-30	N	Y	urban	N
BW065V1	Control	F	31-40	N	Y	urban	N
BW066V1	Control	F	21-30	N	Y	urban	N
BW067V1	Control	F	15-20	N	Y	urban	N
BW068V1	Control	M	15-20	N	Y	urban	N
BW070V1	Control	M	15-20	N	Y	urban	N
BW071V1	Control	M	41-50	NA	Y	urban	N
BW072V1	Control	M	41-50	N	Y	urban	N
BW073V1	Control	F	21-30	N	Y	urban	N
BW074V1	Control	F	21-30	N	Y	urban	N
BW076V1	Control	F	31-40	N	Y	rural	N
BW077V1	Control	F	31-40	N	Y	rural	N
BW078V1	Control	F	41-50	N	Y	rural	N
BR0001V1	Positive	F	71-80	Y	Y	rural	Y
BR0002V1	Positive	M	51-60	Y	Y	rural	N
BR0004V1	Positive	M	61-70	N	Y	urban	N
BR0006V1	Positive	M	51-60	N	Y	urban	Y
BR0010V1	Positive	M	51-60	N	Y	urban	Y
BR0011V1	Positive	F	51-60	N	Y	urban	Y
BR0018V1	Positive	M	41-50	N	Y	urban	Y
BR0019V1	Positive	NA	NA	NA	N	NA	N
BR0023V2	Positive	M	51-60	N	Y	urban	Y
BR0027V1	Positive	F	71-80	Y	Y	rural	Y
BR0029V1	Positive	M	31-40	N	Y	rural	N
BR0032V1	Positive	F	51-60	N	Y	urban	Y
BR0038V1	Positive	M	41-50	N	Y	urban	Y
BR0040V2	Positive	F	51-60	Y	Y	urban	Y
BR0041V1	Positive	M	41-50	Y	Y	rural	Y
BR0042V1	Positive	F	15-20	N	Y	urban	Y
BR0045V1	Positive	NA	NA	NA	N	NA	Y
BR0046V2	Positive	M	NA	Y	Y	urban	Y
BR0048V1	Positive	M	41-50	N	Y	rural	Y
BR0050V1	Positive	M	51-60	N	Y	urban	Y
BR0055V1	Positive	M	81-90	Y	Y	urban	Y
BR0056V1	Positive	NA	NA	NA	N	NA	Y
BR0060V2	Positive	M	21-30	N	Y	urban	Y
BR0064V1	Positive	NA	NA	NA	N	NA	Y
BR0066V1	Positive	M	41-50	Y	Y	urban	N
BR0069V1	Positive	NA	NA	NA	N	NA	Y
BR0071V1	Positive	NA	NA	NA	N	NA	Y
BR0072V1	Positive	NA	NA	NA	N	NA	N
BR0073V1	Positive	F	31-40	Y	Y	urban	Y
BR0076V1	Positive	NA	NA	NA	N	NA	Y
BR0077V1	Positive	NA	NA	NA	N	NA	Y
BR0078V1	Positive	NA	NA	NA	N	NA	N
BR0082V1	Positive	NA	NA	NA	N	NA	N
BR0084V1	Positive	NA	NA	NA	N	NA	Y
BR0085V1	Positive	NA	NA	NA	N	NA	Y
BR0086V1	Positive	NA	NA	NA	N	NA	N
BR0087V1	Positive	NA	NA	NA	N	NA	Y
BR0088V1	Positive	NA	NA	NA	N	NA	Y
BT003V2	Positive	M	21-30	N	Y	urban	N
BT008V1	Positive	NA	NA	NA	N	NA	N
BT009V1	Positive	M	21-30	N	Y	urban	N
BT010V1	Positive	NA	NA	NA	N	NA	N
KAT001V1	Positive	F	41-50	Y	Y	urban	N
KAT004V1	Positive	F	61-70	N	Y	urban	Y
KAT005V1	Positive	F	61-70	Y	Y	rural	N
KAT006V1	Positive	M	81-90	Y	Y	rural	Y
KAT008V1	Positive	F	61-70	Y	Y	rural	N
KAT011V1	Positive	F	51-60	Y	Y	rural	Y
KAT015V1	Positive	M	71-80	Y	Y	urban	Y
KAT019V1	Positive	M	51-60	Y	Y	urban	Y
KAT020V1	Positive	M	41-50	Y	Y	urban	N
KAT021V1	Positive	NA	NA	NA	N	NA	Y
KAT023V1	Positive	M	61-70	N	Y	urban	Y
KAT024V1	Positive	F	21-30	Y	Y	urban	Y
KAT025V1	Positive	F	81-90	N	Y	urban	Y
KAT026V1	Positive	M	51-60	N	Y	rural	Y
KAT027V1	Positive	M	41-50	Y	Y	urban	Y
KAT029V1	Positive	NA	NA	NA	N	NA	N
KAT030V1	Positive	F	21-30	N	Y	rural	Y
KAT031V1	Positive	M	31-40	N	Y	urban	N
KAT032V1	Positive	M	71-80	N	Y	rural	Y
KAT033V1	Positive	F	51-60	Y	Y	urban	Y
KAT034V1	Positive	F	21-30	N	Y	urban	Y
KAT035V1	Positive	F	41-50	Y	Y	NA	Y
UGCOV00001V1	Positive	M	61-70	N	Y	NA	N
UGCOV00002F1	Positive	M	31-40	Y	Y	NA	N
UGCOV00010V1	Positive	M	31-40	N	Y	NA	N
UGCOV00015V1	Positive	M	15-20	N	Y	NA	N
UGCOV00018V1	Positive	M	31-40	Y	Y	NA	N
UGCOV00021V1	Positive	F	61-70	N	Y	NA	N
UGCOV00034V1	Positive	M	31-40	Y	Y	urban	N
UGCOV00042V1	Positive	M	41-50	N	Y	rural	N
UGCOV00044V1	Positive	M	41-50	Y	Y	NA	N
UGCOV00046V1	Positive	M	21-30	Y	Y	urban	N
UGCOV20006V1	Positive	M	51-60	Y	Y	NA	N
UGCOV20011V1	Positive	F	21-30	Y	Y	NA	N
UGCOV20023V1	Positive	M	21-30	Y	Y	NA	N
UGCOV20028V1	Positive	F	21-30	Y	Y	NA	N
UGCOV20058V1	Positive	NA	NA	NA	N	NA	Y
UGCOV20061V1	Positive	M	31-40	Y	N	NA	N
UGCOV40012V1	Positive	NA	NA	NA	N	NA	Y
UGCOV40016V1	Positive	NA	NA	NA	N	NA	N
UGCOV40022V1	Positive	NA	NA	NA	N	NA	N
